# Costing Methods for Artificial Intelligence: Systematic Review and Recommended Cost Inventory for in Health Technology Assessment

**DOI:** 10.1101/2025.10.27.25338867

**Authors:** John Tayu Lee, Toby Kai-Bo Shen, Valerie Tzu-Ning Liu, Tony Hsiu-Hsi Chen, Chien-Chang Lee, Chunling Lu, Chang-Wei Huang, Rifat Atun

## Abstract

Economic evaluations of artificial intelligence (AI) in healthcare are expanding rapidly, yet underlying costing methods remains heterogenous, and frequently incomplete for health technology assessment (HTA) and policy decision-making. In our systematic review of 55 studies published between 2010 and 2025, we found that fewer than half of the studies reported explicit costing methods; most pricing analyses failed to describe the basis of fees, subscription terms, or duration of coverage; and few analyses distinguished between average and incremental costs or accounted for economies of scale. Lifecycle expenditures—including development, validation, integration, maintenance, retraining, and decommissioning—were largely omitted, while electricity consumption, data hosting, and cloud infrastructure costs were almost never considered. Sensitivity analysis was the exception rather than the norm, and reporting of cost offsets such as reduced hospital admissions or workforce time savings was inconsistent.

To address these gaps, we propose a 20-item reporting checklist to standardise the costing and pricing of AI interventions. The checklist complements existing HTA frameworks while capturing features unique to AI, such as continuous retraining, reliance on data infrastructure, and recurrent maintenance. We also introduce an AI Costing Inventory and Calculator that operationalises a lifecycle approach, enabling systematic recording of resource use, unit costs, inflation adjustments, and total and incremental costs, including offsets. These tools extend the emerging CHEERS-AI reporting framework by embedding a lifecycle perspective into costing, thereby enabling consistent estimation of resource and cos components and strengthening the methodological foundations of AI economic evaluation for policy use.
