## Supplementary material for "Costing Methods for Artificial Intelligence: Systematic Review and Recommended Cost Inventory for in Health Technology Assessment": Costing Inventory Calculator

### Sheet: Total Cost
Table: Lifecycle Cost Inventory for AI Intervention in Healthcare (Micro activivity-based costing)
Phase/Category	Cost Item	Notes/Explanation	Cost Type	Unit of Measurement
Capital (Fixed Investment)	AI-ready infrastructure	One-time investment in servers, cloud platforms, cybersecurity, data lakes, and governance systems needed prior to deployment.	One-time	Per institution
	Interoperability & integration layer	Middleware, APIs, and data-format conversion enabling AI integration with HIS, EMR, PACS, LIS, and other clinical information systems.	One-time + recurring	Per institution
	Procurement, contracting and compliance	Costs of procurement procedures, contract negotiation, legal and regulatory compliance, data-protection audits, and ethical review.	One-time + recurring	Per procurement cycle
Development	Algorithm design & software build	Model design, software engineering, and development.	One-time	Per model
	Data acquisition & infrastructure	Data collection, annotation, curation, database construction, and management.	One-time	Per dataset
	Clinical validation & regulatory preparation	Pilot testing, validation studies, regulatory submissions, and approvals.	One-time	Per submission
	Initial workforce preparation	Initial training of clinical and technical staff.	One-time	Per staff member
	Infrastructure procurement & energy	GPUs, servers, and electricity required for model training.	One-time	Per model training cycle
Regulatory & Certification	Regulatory submission and Quality Management System (QMS) preparation	Includes quality management system (QMS/ISO13485) implementation, regulatory dossier preparation, clinical evaluation reports, risk management documentation, and pre-market certification fees.	Per submission / Per market	Per year
	Information security and system maintenance	Covers cybersecurity management and certification (ISO27001), periodic security audits, software updates, penetration testing, and maintenance of data privacy compliance.	Recurring	Per institution
Deployment/Implementation	AI model deployment & software integration	Embedding AI into clinical workflows, UI development, and process changes.	One-time	Per institution
	Real-time data exchange infrastructure	Infrastructure for real-time data flow and interoperability during rollout.	One-time + recurring	Per site
	Post-market validation & compliance	Ongoing audits, revalidation, and regulatory reporting.	Recurring	Annual
	Personnel & training	Training and re-training of staff during implementation and rollout.	One-time + recurring	Per staff member
	Operational infrastructure & cloud services	Cloud use, hosting, energy, and maintenance contracts.	Recurring	Per year
	Platform & subscription services	Licensing, API access, and platform-as-a-service subscription	Recurring	Per year
Maintenance / Lifecycle	Continuous monitoring & model updating	Model monitoring, drift detection, retraining, and recalibration.	Recurring	Per model per year
	Infrastructure maintenance & scaling	Database updates, storage expansion, and infrastructure upkeep.	Recurring	Per year
	Compliance & security auditing	Periodic audits and reporting.	Recurring	Per year
	Personnel & ongoing training	Ongoing training for maintenance and QA.	Recurring	Per staff member per year
	Infrastructure renewal	Server upgrades, energy use, and cloud-service renewals.	Recurring	Per year
	Vendor lock-in & switching cost	Costs of vendor dependency, proprietary systems, and future migration.	Recurring	Per migration
Health System Resource Use & Efficiency Impacts	Healthcare utilisation costs	Incremental changes in treatment, follow-up, and inpatient/outpatient resource consumption attributable to AI adoption, relative to standard care.	Variable	Per patient episode
	Diagnostic service costs	Variation in volume, modality mix, or frequency of diagnostic tests following AI implementation.	Variable	Per test
	Diagnostic workflow effciency gains	Throughput improvement, reduced test turnaround time, and lower unit cost per case due to automation and digital integration.	Offset	Per test
	Workforce productivity gains	Reduction in clinician or technician time requirements per patient encounter, and associated redeployment of staff resources.	Offset	Per personnel
	Administrative and process savings	Decreased clerical workload, scheduling, and reporting overhead resulting from AI-enabled automation.	Offset	Per task
Other Operating Costs	Environmental externalities and carbon cost	Cost of carbon emissions associated with AI energy consumption.	Recurring	Per kWh

### Sheet: Electricity
Device/Process	Energy Consumption (kWh / month)	Monthly Cost	Notes/Description
Compute power			Electricity used for AI model training, inference, and GPU/TPU processing.
Server maintenance			Power consumption for server cooling, uptime monitoring, and system maintenance.
Lifecycle energy			Ongoing energy requirements during model operation, updates, and retraining cycles.
Other instrastructure			Auxiliary systems such as networking, backup, and data storage energy use.
Total electricity consumption		$	Aggregate monthly electricity use and total energy cost.
	Total electricity cost :	$

### Sheet: Cloud
Instance Type	Unit	Usage (Quantity)	Unit price	Duration	Cost	Notes / Description
Compute	GPU-hour / CPU-hour					Model training and inference compute time (includes GPU/TPU usage).
Storage	GB-month					Persistent and temporary data storage for datasets and model artefacts.
Networking	GB transferred					Data egress, API calls, and real-time data exchange between systems.
Management & Security	Month / FTE-month					Cloud management, monitoring, security audits, and compliance oversight.
Backup / Redundancy	Month					Automated backup, replication, and disaster-recovery services.
Energy / Carbon Offset (optional)	kWh / kgCO₂e					Electricity consumption and associated carbon tax or offset cost.
Other Services						Any additional cloud-based functions (e.g., orchestration, analytics, DevOps).
				Total cloud cost :	$

### Sheet: Capital
Capital Item	Purchase Price (P)	Salvage (S)	Useful Life (L, years)	Discount Rate (r)	Total Annual Cost
Data acquisition
GPU server
PACS storage
Workstations and hardware
On-prem server
Edge device
Networking equipmen
Cooling and power systems
Data center or physical facility upgrades
Security and surveillance hardware
Software licenses (capitalized)
Other capital items
				Total capital cost :	$

### Sheet: Clinical cost change
Clinical Cost Component	Without AI – Quantity Per Patient	Without AI – Quantity Per Patient	Unit Cost	Differences	Notes/ Description
Cost of disposable supplies					Consumables used in diagnostic or treatment procedures (e.g., test kits, syringes).
Screening costs					Population or risk-based screening, including staff time and consumables.
Diagnostic costs					Laboratory tests, imaging studies, or AI-assisted diagnostic processes.
Treatment costs					Cost of intervention, medication, or surgery per treated patient.
Follow-up and monitoring costs					Routine check-ups, telemonitoring, or AI-enabled remote follow-up.
Referral or triage costs					Cost of additional or avoided referrals between levels of care due to AI decision support.
Emergency and inpatient costs					Admissions, length of stay, or emergency visits affected by earlier detection or improved triage.
Workforce time costs					Change in clinician, nurse, or technician time associated with AI implementation.
Administrative and reporting costs					Change in clerical or data management workload (e.g., automation of documentation).
Other clinical costs					Any other care-related cost components influenced by AI.
			Total Change in Clinical Costs	$
